# Innovative COVID-19 Point-of-Care Diagnostics Suitable for Tuberculosis Diagnosis: A Scoping Review

**DOI:** 10.1101/2024.06.13.24308880

**Authors:** Lydia Holtgrewe, Sonal Jain, Ralitza Dekova, Tobias Broger, Chris Isaacs, Payam Nahid, Adithya Cattamanchi, Claudia M. Denkinger, Seda Yerlikaya

## Abstract

**Introduction:** Rapid and accurate point-of-care (POC) tuberculosis (TB) diagnostics are a key priority to close the TB diagnostic gap of 3.1 million people without a diagnosis. Leveraging the recent surge in COVID-19 diagnostic innovation, we explored the potential adaptation of commercially available SARS-CoV-2 tests for TB diagnosis, aligning with World Health Organization (WHO) target product profiles (TPPs).

**Methods:** A scoping review was conducted following PRISMA-ScR guidelines to systematically map commercially available POC molecular and antigen SARS-CoV-2 diagnostic tests potentially meeting the TPPs for TB diagnostic tests for peripheral settings. Data were gathered from PubMed/MEDLINE, bioRxiv, and medRxiv, along with publicly accessible in vitro diagnostic test databases, and developer websites, up to November 23, 2022. Data on developer and test attributes, operational characteristics, pricing, and clinical performance were charted using standardized data extraction forms. Each identified test was evaluated using a standardized scorecard. A narrative synthesis of the charted data is presented.

**Results:** Our database search yielded 2,003 studies, from which 408 were considered eligible. Among these, we identified 58 commercialized diagnostic devices, including 17 near-POC antigen tests, one POC molecular test, 29 near-POC molecular tests, and 11 low-complexity molecular tests. We summarized the detailed characteristics, regulatory status, and clinical performance data of these tests. The LumiraDx (Roche, Switzerland) emerged as the highest-scoring near-POC antigen platform, while Visby (Visby, USA) was the highest-performing near-POC molecular platform. The Lucira Check-It (Pfizer, USA) was noted as the sole POC molecular test. The Idylla^TM^ (Biocartis, Switzerland) was identified as the leading low-complexity molecular test.

**Discussion:** We highlight a diverse landscape of commercially available diagnostic tests suitable for potential adaptation to TB POC testing. This work aims to bolster global TB initiatives by fostering stakeholder collaboration, leveraging COVID-19 diagnostic technologies for TB diagnosis, and uncovering new commercial avenues to tackle longstanding challenges in TB diagnosis.
