## Supplementary Tables S1-S4 for "Innovative COVID-19 Point-of-Care Diagnostics Suitable for Tuberculosis Diagnosis: A Scoping Review"

### Sheet: Table S1. Antigen_Near-POC
Table S1. Near-POC Antigen Tests																					Clinical Performance
Technology Type	Developer Description			Product Description		Product Characteristics										Costs		Regulatory Status, User Case and End User			Accuracy					References
	Developer	Country	Website	Platform name	Assay name	Footprint (cm)	Sample type	Manual sample processing steps	Throughput capacity	Time-to-result (min) Hands-on-time (min)	Multi-use?	Connectivity	Max. operating temperature (°C) Max. operating humidity (%)	Shelf life (months)	Power requirements	Test price ($)	Instrument price ($)	Regulatory Status	Potential use case	Potential end user	Developer-reported sensitivity (%) [95% CI]	Developer-reported specificity (%) [95% CI]	Study-reported sensitivity (%) [95% CI]*	Study-reported specificity (%) [95% CI]*	LOD [copies/mL]†	Study ID [Author]
Reader-based LFT*	Becton Dickinson (BD)	US	Link	BD Veritor™ Plus System	COVID-19 Rapid Antigen Test	Unclear	NS†	None	1	15 Unclear	Yes	Yes	30 Unclear	Unclear	Battery-powered	Unclear	Unclear	CE-marked, US FDA EUA, Japan MHLW, Australia TGA, Health Canada, Singapore HSA	Detection (TPP1/TPP3)	Community or lay health worker without technical skills	100 [89-100]	100 [98-100]	66.5 [59.6 - 72.7]¹ - 87.7 [80.1 - 92.7]²	99.5 [97 - 100]³ - 99.8 [99 - 100]⁴	Unclear	¹ 461 [Karon et al] ² 595 [Yin et al] ³ 19592 [Kawser et al] ⁴ 19786 [Neukam et al]
Reader-based LFT*	Shenzhen Bioeasy Biotechnology	China	Link	Bioeasy Time-resolved Fluoresence Immunoassay Analyzer	2019-Novel Coronavirus (2019-nCoV) Antigen Rapid Test Kit (FIA)	Unclear	NS, Sputum, Whole blood, Alveolar fluid, Serum, Plasma	None	1	10-15 Unclear	Yes	No	Unclear Unclear	24	Battery-powered	Unclear	Unclear	CE-marked	Detection (TPP1/TPP3)	Community or lay health worker without technical skills	85.98	100	Unclear	Unclear	Unclear	NA
Reader-based LFT	Clip Health	US	Link‡	Clip Analyzer Platform	Clip COVID Rapid Antigen Test	7.7 x 3.7 x 15.5	NS	None	1	30 1.5	Yes	Yes	30 85	Unclear	Battery-powered	Unclear	Unclear	US FDA EUA	Detection (TPP1/TPP3)	Self-testing	96.9 [83.8 - 99.9]	100 [97.2 - 100]	Unclear	Unclear	Unclear	NA
Reader-based LFT	Fujifilm	Japan	Link	FUJIFILM SILVAMP Reader	COVID-19 Ag Test	8 x 9.5 x 12	NPS§	None	1	10 - 13 Unclear	Yes	Yes	35 80	Unclear	Standard electricity	Unclear	Unclear	CE-marked	Detection (TPP1/TPP3)	Self-testing	90.9 [84.3 - 95.4]	100 [96.5 - 100]	Unclear	Unclear	Unclear	NA
Reader-based LFT	Ellume	US	Link	NA	COVID-19 Home Test	Unclear	NS	None	1	13-15 Unclear	No	Yes	25 Unclear	Unclear	Battery-powered	>$10	NA	US FDA EUA, Health Canada	Detection (TPP1/TPP3)	Self-testing	95 [82 - 99]	97 [93 - 99]	91 - 96⁵	96 - 100⁵	Unclear	⁵ 299 [Benda et al]
Reader-based LFT	Avant Medical	Netherlands	Link	AFIAS-1; AFIAS-6	AFIAS COVID-19 Antigen test	23 x 20.4 x 18 (AFIAS-1); 42 x 33.6 x 29.3 (AFIAS-6)	NPS	None	1 (AFIAS-1); 6 (AFIAS-6)	12 - 20 Unclear	Yes	Yes	Unclear Unclear	Unclear	Standard electricity	Unclear	Unclear	CE-marked; Brazil ANVISA; Philippines FDA	Detection (TPP1/TPP3)	Community or lay health worker without technical skills	87.5	96.5	37.5 [20.4 - 57.4]⁶ - 86.4 [75 - 93.9]⁷	98.3 [97.1 - 99.1]⁷ - 100 [95.7 - 100]⁶	Unclear	⁶ 488 [Baccani et al] ⁷ 266 [Lanari et al]
AI¶ (Electrochemical)	BBB Tech	South Korea	Link	MARK-B™ 1 analyzer	MARK-B™ COVID-19 Antigen Test	3.4 x 3.4	NPS	None	1	10 - 15 Unclear	Yes	Yes	30 Unclear	Unclear	Standard electricity	Unclear	Unclear	CE-marked; Korea MFDS	Detection (TPP1/TPP3)	Community or lay health worker without technical skills	93	100	90 [79.4 - 96.2]⁸	99 [95 - 99.9]⁸	Unclear	⁸ 312 [Jo et al]
AI (Electrochemical)	Canon Global	UK	Link	Rapiim	Rapiim SARS-CoV-2 Qualitative Rapid Antigen Test System	Unclear	NS; NPS	None	Unclear	4 - 15 Unclear	Unclear	Unclear	Unclear Unclear	Unclear	Standard electricity	Unclear	Unclear	Japan MHLW	Detection (TPP1/TPP3)	Community or lay health worker without technical skills	Unclear	Unclear	Unclear	Unclear	Unclear	NA
AI (Electrochemical)	Celltrion	South Korea	Link	Sampinute™ Analyzer	Sampinute™ COVID-19 Antigen MIA	11.4 x 20.6 x 8.6	NPS	None	1	10 Unclear	Yes	Yes	45 80	Unclear	Battery-powered	Unclear	Unclear	CE-marked; US FDA EUA	Detection (TPP1/TPP3)	Community or lay health worker without technical skills	94.4	100	Unclear	Unclear	Unclear	NA
AI (Electrochemical)	Hemex Health	US	Link	Gazelle®	Gazelle COVID-19 FIA Test	Unclear	Midturbinate swab	None	1	8 Unclear	Yes	Yes	45 Unclear	Unclear	Battery-powered	Unclear	Unclear	Unclear	Detection (TPP1/TPP3)	Community or lay health worker without technical skills	Unclear	Unclear	96.3⁹	99.7⁹	Unclear	⁹ 19613 [Mehta et al]
AI (Fluorescence)	PCL	South Korea	Link	PCLOK Ⅱ	COVID19 Ag Rapid FIA	Unclear	NPS	None	1 - 6	20 Unclear	Yes	Unclear	Unclear Unclear	Unclear	Unclear	Unclear	Unclear	CE-marked; MFDA	Detection (TPP1/TPP3)	Unclear	Unclear	Unclear	38.9¹⁰ - 69.8 [55.66 - 81.66]¹¹	83.3¹⁰ - 94.1 [80.32 - 99.28]¹¹	Unclear	¹⁰ 812 [Rastawicki et al] ¹¹ 303 [Al-Alawi et al]
AI (Fluorescence)	Qorvo	US	Link	Qorvo Omnia™ platform	Qorvo Omnia™ SARS-CoV-2 Antigen Test	25.4 x 22.9 x 12.7	NS	None	1	20 1	Yes	Yes	30 80	Unclear	Standard electricity	Unclear	Unclear	US FDA EUA	Detection (TPP1/TPP3); DST (TPP4)	Community or lay health worker without technical skills	85.37 [70.83 - 94.43]	100 [95.01 - 100]	Unclear	Unclear	125 [Developer-reported]	NA
AI (Fluorescence)	Quidel	US	Link	Sofia/Sofia 2 analyzer	Sofia SARS Antigen FIA	22 x 12 x 12	NS	None	1	15 Unclear	Yes	Yes	30 85	Unclear	Battery-powered	Unclear	Unclear	CE-marked; US FDA EUA; Health Canada; Japan MHLW; Australia TGA	Detection (TPP1/TPP3); DST (TPP4)	Community or lay health worker without technical skills	96.7	100	41.2 [18.4 - 67.1]¹² - 76.4 [70.9 - 81.2]¹³	98.4 [97.3 - 99.1]¹² - 99 [98.3 - 99.4]¹³	452 000¹⁴	¹² 19597 [Anand et al] ¹³ 19687 [Bruemmer et al] ¹⁴ 1143 [Filchakova et al]
AI (Chemiluminescence)	Lumira Dx	UK	Link	LumiraDx Platform	LumiraDx SARS-CoV-2 Ag Test	21 x 9.7 x 7.3	NS; NPS	None	1	12 1	Yes	Yes	30 90	Unclear	Battery-powered	Unclear	Unclear	CE-marked; US FDA EUA; WHO EUL; Japan MHLW; Health Canada; MHRA UK	Detection (TPP1/TPP3); DST (TPP4)	Community or lay health worker without technical skills	97.6	96.6	82. 7 [73.2 - 89.4]¹³	96.9 [94.4 - 98.3]¹³	Unclear	NA
AI* (Fluorescence)	Boditech	South Korea	Link	ichroma™ II	ichroma™ COVID-19 Ag	27.6 x 22 x 9.1	NPS†	1 - 2 steps	1	20 Unclear	Yes	Yes	Unclear Unclear	20	Battery-powered	Unclear	Unclear	CE-marked; Korea MFDS	Detection (TPP1/TPP3)	Community or lay health worker without technical skills	91.1	98.8	38.3 - 45.4¹⁵	100 [97.7 - 100]¹⁵	Unclear	¹⁵ 630 [Kweon et al]
AI (Fluorescence)	Qiagen	Netherlands	Link	QIAreach eHub	QIAreach SARS-CoV-2 Antigen Test	30.4 x 11.2 x 5.1	NS‡; NPS	>2	8	2 - 15 Unclear	Yes	Yes	30 65	Unclear	Battery-powered	Unclear	Unclear	CE-marked; US FDA EUA	Detection (TPP1/TPP3)	Community or lay health worker without technical skills	80.65 [68.63 - 89.58] - 85 [73.43 - 92.9]	98.31 [95.13 - 99.65] - 99.05 [96.6 - 99.88]	Unclear	Unclear	Unclear	NA
AI (Fluorescence)	SD Biosensor	South Korea	Link	Standard F	COVID-19 Ag FIA	20 x 24 x 20.5	NS; NPS	None	1	20 - 30 Unclear	Yes	Yes	32 93	Unclear	Standard electricity	Unclear	Unclear	CE-marked; Korea MFDS	Detection (TPP1/TPP3); DST (TPP4)	Community or lay health worker without technical skills	Unclear	Unclear	66.4 [57.4 - 74.4]¹³	97.9 [96.9 - 98.5]¹³	250 000¹⁴	¹³ 19687 [Bruemmer et al] ¹⁴ 1143 [Filchakova et al]
*LFT = Lateral Flow Test; †NS = Nasal swab; ‡Company shut down in summer 2023; §NPS = Naspharyngeal swab; ¶AI = Automated Immunoassay																					*Pooled value extracted from systematic reviews (if available), range (min - max) extracted from cross-sectional studies; †If more than one value available, range (min - max) reported - for alternative units please refer to the Supplementary materials
																				*

### Sheet: Table S2. Molecular_POC
Table S2. POC Molecular Tests																					Clinical Performance
Technology Type	Developer Description			Product Description		Product Characteristics										Costs		Regulatory Status, User Case and End User			Accuracy					References
	Developer	Country	Website	Platform name	Assay name	Footprint (cm)	Sample type	Manual sample processing steps	Throughput capacity	Time-to-result (min) Hands-on-time (min)	Multi-use?	Connectivity	Max. operating temperature (°C) Max. operating humidity (%)	Shelf life (months)	Power requirements	Test price ($)	Instrument price ($)	Regulatory Status	Potential use case	Potential end user	Developer-reported sensitivity (%) [95% CI]	Developer-reported specificity (%) [95% CI]	Study-reported sensitivity (%) [95% CI]*	Study-reported specificity (%) [95% CI]*	LOD [copies/mL]†	Study ID [Author]
Isothermal amplification	Pfizer	US	Link	NA (Instrument-free)	Lucira Check It COVID-19 Test	19.1 x 8 x 5.2	NS	None	1	11 - 30 Unclear	Yes	No	45 95	18	Battery-powered	>$10	NA	US FDA EUA; Health Canada; Singapore HSA	Detection (TPP1/TPP3)	Self-testing	92 - 94.1	98	93.06 [84.53 - 97.71]¹	100 [96.38 - 100]¹	900²	¹ 19906 [Zahavi et al] ² 584 [Shaffaf et al]
*NS = Sasal Swab; †NPS = Nasopharyngeal Sample; ‡OPS = Oropharyngeal Swab; §PCR = Polymerase Chain Reaction																					*Pooled value extracted from systematic reviews (if available), range (min - max) extracted from cross-sectional studies; †If more than one value available, range (min - max) reported - for alternative units please refer to the Supplementary materials
																				*

### Sheet: Table S3. Molecular_NearPOC
Table S3. Near-POC Molecular Tests																					Clinical Performance
Technology Type	Developer Description			Product Description		Product Characteristics										Costs		Regulatory Status, User Case and End User			Accuracy					References
	Developer	Country	Website	Platform name	Assay name	Footprint (cm)	Sample type	Manual sample processing steps	Throughput capacity	Time-to-result (min) Hands-on-time (min)	Multi-use?	Connectivity	Max. operating temperature (°C) Max. operating humidity (%)	Shelf life (months)	Power requirements	Test price ($)	Instrument price ($)	Regulatory Status	Potential use case	Potential end user	Developer-reported sensitivity (%) [95% CI]	Developer-reported specificity (%) [95% CI]	Study-reported sensitivity (%) [95% CI]*	Study-reported specificity (%) [95% CI]*	LOD [copies/mL]†	Study ID [Author]
Isothermal amplification	Abbott	US	Link	ID NOW™	ID NOW COVID-19 test	20.7 x 19.4 x 14.5	NS*; NPS†; OPS‡	None	1	5 - 13 Unclear	Yes	Yes	30 Unclear	Unclear	Standard electricity	Unclear	Unclear	US FDA EUA; Japan MHLW; Australia TGA; Health Canada; MHRA UK	Detection (TPP1/TPP3)	Community or lay health worker without technical skills	91.3	100	74 [67 - 80]¹ - 94²	96² - 100 [98 - 100]³	81⁴ - 300 000⁵	¹ 826 [Subsoontorn et al] ² 1000 [Mahendiratta et al] ³ 769 [Yoon et al] ⁴ 19686 [Bruijns et al] ⁵ 381 [Graham et al]
Isothermal amplification	Cue Health	US	Link	Cue Reader	Cue’s COVID‑19 Diagnostic Test	Unclear	NS	None	1	20 Unclear	No	Yes	30 Unclear	9	Battery-powered	>$10	$20 - $100	CE-marked; US FDA EUA; Health Canada Interim Order; India (CDSCO); Singapore HSA	Detection (TPP1/TPP3)	Self-testing	91.7 [86.5 - 99.5]	99.1 [96.9 - 99.8]	Unclear	Unclear	1 300 [Developer-reported] - 60 000⁵	NA
Isothermal amplification	STAB Vida	Portugal	Link	DoctorVida Pocket Test	Rapid COVID PCR	3.3 x 7.58 x 4.45	NS; NPS	1-2 steps	1	20 - 50 2 - 10	Yes	Yes	30 80	Unclear	Standard electricity	>$10	$100 - $500	Unclear	Detection (TPP1/TPP3)	Self-testing	96.3	100	78.95 [54.43 - 93.95] - 95.19 [89.14 - 98.42]⁶	100 [47.82 - 100]⁶	Unclear	⁶ 19963 [Doria et al]
Isothermal amplification	SkillCell Alcen	France	Link	EasyVID	EasyCOV	30 x 27 x 8.5	Saliva	1-2 steps	6	40 Unclear	Unclear	Yes	Unclear Unclear	Unclear	Standard electricity	Unclear	Unclear	CE-marked	Detection (TPP1/TPP3)	Community or lay health worker without technical skills	86	99	34 [26 - 44]⁷	97 [96 - 98]⁷	Unclear	⁷ 263 [LeGoff et al]
PCR§	A. Menarini diagnostics	Italy	Link	VitaPCR™ Platform	VitaPCR™ SARS-CoV-2 Gen 2 Assay	15.5 x 16.5 x 20.5	NPS; OPS	1-2 steps	1	20 <1	Yes	Yes	38 80	Unclear	Standard electricity	Unclear	Unclear	CE-marked	Detection (TPP1/TPP3); DST (TPP4)	Community or lay health worker without technical skills	100 [88.4 - 100]	100 [88.4 - 100]	99.3⁸ - 100 [93.7 - 100]⁹	94.7⁸ - 99.8 [99.3 - 99.9]⁹	1 000 [Developer-reported] - 2730¹⁰	⁸ 893 [Fournier et al] ⁹ 147 [Suleman et al] ¹⁰ 678 [Song et al]
PCR	Bosch	Germany	Link	Vivalytic analyzer	Vivalytic SARS‑CoV‑2 rapid PCR test	40 x 20.4 x 38.8	NPS; OPS	None	1	39 Unclear	Yes	Yes	30 80	Unclear	Standard electricity	Unclear	Unclear	CE-marked; MHRA UK	Detection (TPP1/TPP3); DST (TPP4)	Community or lay health worker without technical skills	98	100	88¹¹ - 96¹²	96¹¹ - 100¹²	750 [Developer-reported]	¹¹ 19691 [Heger et al] ¹² 11 [Slambrouck et al]
PCR	Biomeme	US	Link	SARS-CoV-2 RT-PCR Go-Strips®	Franklin™	10.1 x 18.2 x 8.9	NS; NPS; OPS; Nasopharyngeal wash/aspirate; Nasal aspirate	>2	9	15 - 60 2	Yes	Yes	40 99	Unclear	Battery-powered	Unclear	>$5000	CE-marked; US FDA EUA; Health Canada	Detection (TPP1/TPP3); DST (TPP4)	Community or lay health worker without technical skills	96.9 [91.3 - 99.4]	99.3 [90.6 - 100]	61 [42 - 78]¹³ - 99 [97.05 - 100]¹⁴	97.83 [94.85 - 100]¹⁴ - 100 [97 - 100]¹³	1 800 [Developer-reported] - 4200¹³	¹³ 20071 [Voelker et al] ¹⁴ 688 [Zowawi et al]
PCR	Biomerieux	Spain	Link	Filmarray platform	BIOFIRE® FILMARRAY® Respiratory 2.1 plus Panel	16.5 x 25.4 x 39.3	NPS	1 - 2 steps	1	60 2	Yes	Yes	Unclear Unclear	Unclear	Unclear	>$10	Unclear	CE-marked; US FDA EUA; Australia TGA; Singapore HSA; MHRA UK	Detection (TPP1/TPP3); DST (TPP4)	Community or lay health worker without technical skills	97.1	99.3	99.2¹⁵	100¹⁵	160¹⁶ - 6 000¹⁷	¹⁵ 379 [Jian et al] ¹⁶ 558 [SafiabadiTali et al] ¹⁷ 408 [Gitman et al]
PCR	DNA Nudge	UK	Link	NudgeBox	COVID Bubble Test™	28 x 15.5 x 13.5	NS; NPS; Sputum	None	4	90 Unclear	No	Yes	40 85	36	Standard electricity	>$10	Unclear	MHRA (UK)	Detection (TPP1/TPP3)	Community or lay health worker without technical skills	94.4	100	94 [86 - 98]¹⁸ - 98.65 [92.7 - 99.97]¹⁹	100 [99 - 100]¹⁸	5 000 - 10 000²⁰	¹⁸ 19493 [Gibani et al] ¹⁹ 462 [Burdett et al] ²⁰ 52 [Kang et al]
PCR	DRW	UK	Link	SAMBA II platform	SAMBA II SARS-CoV-2 Test	20 x 20 x 20	NS; OPS	None	4	90 <1	Yes	Yes	38 80	Unclear	Standard electricity	Unclear	Unclear	CE-marked; WHO EUL; MHRA(UK)	Detection (TPP1/TPP3); DST (TPP4)	Community or lay health worker without technical skills	98.7	100	97¹ - 98.9 [93.8 - 100]²¹	96.4 [89.9 - 99.3]²¹ - 97¹	250 [Developer-reported]	¹ 826 [Subsoontorn et al] ²¹ 656 [Dinnes et al]
PCR	Luminex Corporation	US	Link	ARIES system	ARIES® SARS‑CoV‑2 Assay (EUA)	39.1 x 61.2 x 95	NPS	1 - 2 steps	12	120 <2	Yes	Yes	95 Unclear	Unclear	Standard electricity	Unclear	Unclear	CE-marked; US FDA EUA	Detection (TPP1/TPP3); DST (TPP4)	Community or lay health worker without technical skills	95.5	100	26.7 - 100²²	100²²	333²³ - 180 000⁵	²² 994 [Tanida et al] ²³ 814 [Yu et al] ⁵ 381 [Graham et al]
PCR	Nuclein	US	Link	DASH platform	DASH SARS-CoV-2/S Test	28 x 39 x 11	NS; NPS; Saliva	None	1	<15 <1	Yes	No	30 80	Unclear	Standard electricity	Unclear	Unclear	US FDA EUA	Detection (TPP1/TPP3); DST (TPP4)	Community or lay health worker without technical skills	95.9	98.5	96 [86 - 100]²⁴	98 [96 - 100]²⁴	100²⁴	²⁴ 112 [Aschenbach et al]
PCR	Mizuho Medi	Japan	Link	Gene analysis instrument	SARS-CoV-2 detection kit	15.2 × 34.3 × 30	NS; NPS	1 - 2 steps	1	40 - 60 Unclear	Yes	No	30 80	9	Standard electricity	Unclear	$1000 - $5000	Japan MHLW	Detection (TPP1/TPP3)	Community or lay health worker without technical skills	Unclear	Unclear	90²⁵ - 98 [89.6 - 100]²⁶	99 [97.2 - 99.8]²⁶ - 100²⁵	456²⁶	²⁵ 350 [Watanabe et al] ²⁶ 19588 [Kiyasu et al]
PCR	Qiagen	Netherlands	Link	QIAstat-Dx Analyzer	QIAstat-Dx Respiratory SARS-CoV-2 Panel	23.4 x 32.6 x 51.7	NPS	None	4	67 - 75 <1	Yes	Yes	30 80	Unclear	Standard electricity	Unclear	Unclear	CE-marked; US FDA EUA; Australia TGA; Health Canada; Singapore HSA; MHRA UK	Detection (TPP1/TPP3); DST (TPP4)	Community or lay health worker without technical skills	100 [85.8 - 100]	100 [85.8 - 100]	100²⁷	93²⁷	100²⁹ - 1 000²⁸	²⁷ 1100 [Visseaux et al] ²⁸ 1033 [Li et al]
PCR	QuantuMDx	UK	Link	Q-POC™	Q-POC™ SARS-CoV-2 assay	24 x 30 x 20	NS; OPS; Midturbinate swab	1 - 2 steps	6	30 - 32 3	Yes	Yes	45 95	12	Battery-powered	Unclear	Unclear	CE-marked; MHRA UK	Detection (TPP1/TPP3); DST (TPP4)	Community or lay health worker without technical skills	80 [64.4 - 91]	99.1 [94.9 - 100]	90 [64.4 - 100]²⁹	99.1 [94.9 - 100]²⁹	1000³⁰	²⁹ 19584 [Caffry et al] ³⁰ 19754 [Perveen et al]
PCR	Roche	Switzerland	Link	cobas® Liat® System	cobas® SARS-CoV-2	19 x 11.4 x 24.1	NSl NPS; Midturbinate swab	1 - 2 steps	1	20 5	Yes	Yes	32 80	Unclear	Standard electricity	60	Unclear	US FDA EUA; Japan MHLW; Health Canada; MHRA UK	Detection (TPP1/TPP3)	Community or lay health worker without technical skills	96.1 [89 - 98.6] - 100 [84.5 - 100]	98.6 [92.6 - 98.6] - 98.9 [96.2 - 99.7]	88.6³¹ - 100³²	97.4³² - 100³³	12 [Developer-reported] - 10 000³⁴	³¹ 1142 [Akashi et al] ³² 857 [Hansen et al] ³³ 206 [Beaumont et al] ³⁴ 23 [Czibere et al]
PCR	SD Biosensor	South Korea	Link	Standard M10	M10 SARS-CoV-2	14 x 33 x 32	NPS; OPS	1 - 2 steps	8	30 - 60 1	Yes	Yes	40 80	Unclear	Standard electricity	Unclear	Unclear	CE-marked; Korea MFDS; Brazil ANVISA; MHRA UK; WHO EUL Under Assessment	Detection (TPP1/TPP3); DST (TPP4)	Community or lay health worker without technical skills	100 [96.67 - 100]	100 [96.67 - 100]	95³⁵	100³⁵	Unclear	³⁵ 19790 [Meletis et al]
PCR	Genomadix	Canada	Link	Genomadix Cube	Spartan COVID-19 Test	10.16 x 10.16	Unclear	Unclear	Unclear	60 Unclear	Yes	Unclear	Unclear Unclear	Unclear	Unclear	Unclear	Unclear	Health Canada	Detection (TPP1/TPP3)	Community or lay health worker without technical skills	Unclear	Unclear	Unclear	Unclear	Unclear	NA
PCR	Talis Biomedical	US	Link	Talis One platform	TALIS ONE™ COVID-19 TEST SYSTEM	35.6 x 25.4 x 17.8	Midturbinate swab	None	1	27 2	Yes	Yes	Unclear Unclear	Unclear	Standard electricity	Unclear	Unclear	None	Detection (TPP1/TPP3)	Community or lay health worker without technical skills	95.7 [85.5 - 98.9]	100 [92.4 - 100]	Unclear	Unclear	500 [Developer-reported]	NA
PCR	Thermo Fisher Scientific	US	Link	Accula Dock	Accula™ SARS-CoV-2 Test	9.7 x 9.9 x 14.5	NS; Midturbinate swab	None	1	30 5	Yes	No	30 Unclear	18	Standard electricity	>$10	$100 - $500	US FDA EUA	Detection (TPP1/TPP3)	Community or lay health worker without technical skills	95.8	100	68 [53.3 - 80.5]²¹	100 [92.9 - 100]²¹	100³⁶ - 150 [Developer-reported]	²¹ 656 [Dinnes et al] ³⁶ 19859 [Garzarelli et al]
PCR	Uniogen	Finland	Link	GenomEra® CDX instrument	GenomEra SARS-CoV-2 2.0 Assay Kit	39.3 x 32.5 x 54	NPS; OPS	1 - 2 steps	4	50 - 70 2 - 10	Yes	Yes	Unclear Unclear	Unclear	Unclear	Unclear	Unclear	CE-marked	Detection (TPP1/TPP3)	Community or lay health worker without technical skills	98.3 [96.4 - 99.4]	99.8 [99 - 100]	Unclear	Unclear	Unclear	NA
PCR	UStar	China	Link	EasyNAT® System	Diagnostic Kit for Novel-Coronavirus (2019-nCoV)	39 x 30 x 47 (smallest model) - 39 x 57 x 47 (largest model)	NS; NPS; OPS; Sputum; Saliva	None	4 - 16 (model-dependent)	25 <2	Yes	Yes	30 Unclear	12	Unclear	Unclear	Unclear	CE-marked; China NMPA; Australia TGA; Brazil ANVISA; Peru DIGEMID; Indonesia MDR	Detection (TPP1/TPP3)	Community or lay health worker without technical skills	100	100	Unclear	Unclear	200 [Developer-reported]	NA
PCR	Visby Medical	US	Link	NA (Instrument-free)	Visby Medical COVID-19 Test	13.8 x 6.7 x 4.4	NS; NPS	1-2 steps	1	30 <2	Yes	No	30 80	Unclear	Standard electricity	Unclear	NA	US FDA EUA	Detection (TPP1/TPP3)	Community or lay health worker without technical skills	93.2	98.9	95 [86.3 - 99]³⁷	98.7³⁸ - 100 [80.5 - 100]³⁷	100³⁸ - 1112⁴	³⁷ 573 [Renzoni et al] ³⁸ 141 [Fuentes et al] ⁴ 19686 [Bruijns et al]
PCR	Hangzhou Lifereal Biotechnology	China	Link	Automatic Integrated Gene detection System (AIGS)	COVID-19 nucleic acid (RNA) POCT detection kit	38 x 30.5 x 34.3	NS; NPS; OPS; Sputuml BAL; Stool	1 - 2 steps	4	90 2	Yes	Yes	Unclear Unclear	Unclear	Standard electricity	Unclear	Unclear	CE-marked	Detection (TPP1/TPP3)	Community or lay health worker without technical skills	Unclear	Unclear	Unclear	Unclear	250 [Developer-reported] - 365¹⁰	¹⁰ 678 [Song et al]
PCR	Shanghai Rendu Biotechnology	China	Link	AutoSAT	AmpSure®Covid-19 Assay	14.2 x 82 x 100	OPS; Sputum	Unclear	80	90 Unclear	Yes	Unclear	35 80	6	Standard electricity	Unclear	Unclear	CE-marked	Detection (TPP1/TPP3); DST (TPP4)	Community or lay health worker without technical skills	Unclear	Unclear	Unclear	Unclear	Unclear	NA
PCR	DiaSorin Molecular	US	Link	Liaison MDX	Simplexa® COVID-19 Direct Kit	31 x 21 x 31	NS; NPS; Nasal wash/aspirate; BAL¶	None	8	90 Unclear	Yes	Yes	99 Unclear	Unclear	Standard electricity	Unclear	Unclear	US FDA EUA; US FDA 510k; Australia TGA; Health Canada	Detection (TPP1/TPP3); DST (TPP4)	Community or lay health worker without technical skills	96.7 - 100	100	93.13³⁹	96.45³⁹	167 - 511⁴⁰	³⁹ 19564 [Trevor et al] ⁴⁰ 1025 [Fung et al]
PCR	Fluxergy	US	Link	Fluxergy Analyzer	COVID-19 PCR Test Kit	26.19 x 13.13 x 25.8	NS; NPS	None	1	60 Unclear	Yes	Yes	30 85	Unclear	Standard electricity	Unclear	Unclear	CE-marked	Detection (TPP1/TPP3); DST (TPP4)	Community or lay health worker without technical skills	100	100	Unclear	Unclear	Unclear	NA
PCR	GeneReach	Taiwan	Link	POCKIT™ Central Nucleic Acid Analyzer	POCKIT™ Central SARS-CoV-2 (orf 1ab) Premix Reagent	31 x 48 x 40	NPS; OPS	>2 steps	8	85 Unclear	Yes	Unclear	35 Unclear	Unclear	Battery-powered	Unclear	Unclear	CE-marked	Detection (TPP1/TPP3); DST (TPP4)	Community or lay health worker without technical skills	96.8	97.1	86.7⁴¹	98.8⁴¹	Unclear	⁴¹ 19520 [Micocci et al]
PCR	Genesystem	South Korea	Link	Novel Coronavirus (SARS-CoV-2) Detection Kit	GENECHECKER® UF-300 real-time PCR system	21.8 x 20 x 1.42	NPS; OPS	1 - 2 steps	4	45 5 - 10	Yes	No	Unclear Unclear	Unclear	Battery-powered	Unclear	Unclear	CE-marked; Korea MFDS	Detection (TPP1/TPP3); DST (TPP4)	Community or lay health worker without technical skills	Unclear	Unclear	95.23¹⁹	99.2⁴²	Unclear	⁴² 550 [Mahmoud et al]
*NS = Nasal Swab; †NPS = Nasopharyngeal Sample; ‡OPS = Oropharyngeal Swab; §PCR = Polymerase Chain Reaction																					*Pooled value extracted from systematic reviews (if available), range (min - max) extracted from cross-sectional studies; †If more than one value available, range (min - max) reported - for alternative units please refer to the Supplementary materials
																				*

### Sheet: Table S4. Molecular_Low-complex
Table S4. Low-complexity Molecular Tests																					Clinical Performance
Technology Type	Developer Description			Product Description		Product Characteristics										Costs		Regulatory Status, User Case and End User			Accuracy					References
	Developer	Country	Website	Platform name	Assay name	Footprint (cm)	Sample type	Manual sample processing steps	Throughput capacity	Time-to-result (min) Hands-on-time (min)	Multi-use?	Connectivity	Max. operating temperature (°C) Max. operating humidity (%)	Shelf life (months)	Power requirements	Test price ($)	Instrument price ($)	Regulatory Status	Potential use case	Potential end user	Developer-reported sensitivity (%) [95% CI]	Developer-reported specificity (%) [95% CI]	Study-reported sensitivity (%) [95% CI]*	Study-reported specificity (%) [95% CI]*	LOD [copies/mL]†	Study ID [Author]
Isothermal amplification	Biopix-T	Greece	Link	PEBBLE-R qcLAMP platform	COV19 qcLAMP kit	18.1 x 10.7 x 5.2	NS*; NPS†; Saliva; Biopsy tissue	None	6	15 - 30 <5	Yes	Yes	30 75	12	Standard electricity	$4 - $10	Unclear	CE-marked	Detection (TPP1/TPP3)	Healthcare worker with a minimum of training	85.0 [79.2-90.8]	99.4 [98.3 -100]	Unclear	Unclear	5 000 [Developer-reported]	NA
Isothermal amplification	Atila BioSystems	US	Link	Atila Power-Gene 9600	iAMP COVID-19 Detection Kit	4.1 x 3.86 x 3.52	NS; NPS; OPS‡	>2	94	60 - 120 40	Yes	Yes	40 Unclear	12	Standard electricity	Unclear	Unclear	Korea MFDS; US FDA EUA	Detection (TPP1/TPP3)	Healthcare worker with a minimum of training	100 [67.6 - 100]	100 [72.3 - 100]	76.2 [71.1 - 80.7]¹	94.9 [93.3 - 96.1]¹	2 400² - 180 000³	¹ 298 [Desai et al] ² 20060 [DeFelice et al] ³ 381 [Graham et al]
Isothermal amplification	MD-Bio	US	Link	MD-Bio Preparation station; MD-Bio Analysis station	MobileDetectBIO BCC19 Test Kit for SARS-CoV-2 Detection	Unclear	NS; NPS; OPS	>2	96	30 Unclear	Yes	Yes	Unclear Unclear	Unclear	Standard electricity	Unclear	Unclear	CE-IVDD; US FDA EUA	Detection (TPP1/TPP3); DST (TPP4)	Healthcare worker with a minimum of training	97.7 [88 -100]	100 [94.3 - 100]	Unclear	Unclear	75 000 [Developer-reported]	NA
Isothermal amplification	OptiGene	UK	Link	Genie® II	COVID-19_Direct Plus RT-LAMP KIT-500	12 x 21 x 30	NPS; OPS; Saliva	>2	16	17 - 30 Unclear	Yes	Yes	40 Unclear	Unclear	Battery-powered	Unclear	Unclear	CE-marked; MHRA UK	Detection (TPP1/TPP3); DST (TPP4)	Healthcare worker with a minimum of training	78.74 - 100	100	25.5 [14.7 - 39]¹	100 [88.4 - 100]¹	1 000 [Developer-reported]	NA
PCR§	ArcDia	Finland	Link	mariPOC®	mariPOC COVID-19 test	Unclear	NS; NPS	1 - 2 steps	308	20 - 120 1	Yes	Yes	Unclear Unclear	Unclear	Unclear	Unclear	Unclear	CE-marked	Detection (TPP1/TPP3); DST (TPP4)	Healthcare worker with a minimum of training	84.4 - 100	100	76.1⁴	100⁴	84 500 [Developer-reported]	⁴ 19616 [Gunell et al]
PCR	Biocartis	Switzer- land	Link	Idylla™ platform	IdyllaTM SARS-CoV-2 Test	30.5 x 19 x 50.5	NPS	1 - 2 steps	8	90 <2	Yes	Yes	30 80	Unclear	Standard electricity	Unclear	Unclear	CE-marked; MHRA UK	Detection (TPP1/TPP3); DST (TPP4)	Healthcare worker with a minimum of training	100 [88.6 - 100]	96.7 [83.3 - 99.4]	100⁵	100⁵	500 [Developer-reported]	⁵ 417 [Hofman et al]
PCR	Roche	US	Link	ePlex system	ePlex® RP2 Panel	59 x 48 x 54	NPS	1 - 2 steps	3+ (model-dependent)	90 - 120 <1	Yes	Yes	30 85	Unclear	Standard electricity	Unclear	Unclear	CE-marked; US FDA EUA; MHRA (UK)	Detection (TPP1/TPP3); DST (TPP4)	Healthcare worker with a minimum of training	100 [93.9 - 100]	100 [96.7 - 100]	91.4 [81 - 97]⁶	100 [93 - 100]⁶	250 [Developer-reported] - 100 000⁷	⁶ 1103 [Zhen et al] ⁷ 711 [Kabir et al]
PCR	Hyris	UK	Link	bCube system	bKIT Virus finder COVID-19	10 x 10 x 12	NPS; OPS; Saliva	>2 steps	13 - 36 (model-dependent)	<120 Unclear	Yes	Yes	Unclear Unclear	Unclear	Standard electricity	Unclear	Unclear	CE-marked	Detection (TPP1/TPP3); DST (TPP4)	Healthcare worker with a minimum of training	>95	100	97.6 [87.2 - 99.9]⁸	100 [97 - 100]⁸	10 000⁹	⁸ 138 [Padoan et al] ⁹ 297 [GoriSavellini et al]
PCR	Rheonix	US	Link	Rheonix Encompass MDx® workstation	Rheonix COVID-19 MDx Assay	Unclear	NPS; OPS; Saliva; Midturbinate swab; Nasal wash; BAL	1 - 2 steps	24	Unclear 15	Yes	Unclear	30 85	Unclear	Unclear	Unclear	Unclear	US FDA EUA	Detection (TPP1/TPP3); DST (TPP4)	Healthcare worker with a minimum of training	97.8 [88.4 - 99.6]	100 [89.9 - 100]	Unclear	Unclear	625 [Developer-reported]	NA
PCR	T2 Biosystems	US	Link	T2Dx Instrument	T2SARS-CoV-2 Panel	102.9 x 62.2 x 72.4	NS; NPS; OPS; Midturbinate swab; Whole blood; BAL	None	7	<120 Unclear	Yes	Yes	25 85	Unclear	Standard electricity	Unclear	Unclear	US FDA EUA	Detection (TPP1/TPP3); DST (TPP4)	Healthcare worker with a minimum of training	95 [86.3 - 98.3]	100 [91.4 - 100]	Unclear	Unclear	2000 [Developer-reported]	NA
PCR	Sansure Biotech	China	Link	iPonatic	Novel Coronavirus (2019-nCoV) Nucleic Acid Diagnostic Kit	Unclear	NPS; OPS; Sputum; Whole blood; BA; Feces	>2 steps	4	8 - 45 1	Yes	Unclear	Unclear Unclear	Unclear	Standard electricity	Unclear	Unclear	CE-marked; China NMPA; Brazil ANVISA	Detection (TPP1/TPP3)	Healthcare worker with a minimum of training	Unclear	Unclear	Unclear	Unclear	NA	NA
*NS = Nasal Swab; †NPS = Nasopharyngeal Sample; ‡OPS = Oropharyngeal Swab; §PCR = Polymerase Chain Reaction; ¶BAL = Bronchoalveolar Lavage																					*Pooled value extracted from systematic reviews (if available), range (min - max) extracted from cross-sectional studies; †If more than one value available, range (min - max) reported - for alternative units please refer to the Supplementary materials
																				*
